# Genome-wide association study identifies susceptibility loci for acute myeloid leukemia

**DOI:** 10.1101/2021.07.22.21259893

**Authors:** Wei-Yu Lin, Sarah E Fordham, Eric Hungate, Nicola J Sunter, Claire Elstob, Yaobo Xu, Catherine Park, Anne Quante, Konstantin Strauch, Christian Gieger, Andrew Skol, Thahira Rahman, Lara Sucheston-Campbell, Junke Wang, Theresa Hahn, Alyssa I Clay-Gilmour, Gail L Jones, Helen J Marr, Graham H Jackson, Tobias Menne, Mathew Collin, Adam Ivey, Robert K Hills, Alan K Burnett, Nigel H Russell, Jude Fitzgibbon, Richard A Larson, Michelle M Le Beau, Wendy Stock, Olaf Heidenreich, Abrar Alharbi, David J Allsup, Richard S Houlston, Jean Norden, Anne M Dickinson, Elisabeth Douglas, Clare Lendrem, Ann K Daly, Louise Palm, Kim Piechocki, Sally Jeffries, Martin Bornhäuser, Christoph Röllig, Heidi Altmann, Leo Ruhnke, Desiree Kunadt, Lisa Wagenführ, Heather J Cordell, Rebecca Darlay, Mette K Andersen, Maria C Fontana, Giovanni Martinelli, Giovani Marconi, Miguel A Sanz, José Cervera, Inés Gómez-Seguí, Thomas Cluzeau, Chimène Moreilhon, Sophie Raynaud, Heinz Sill, Maria Teresa Voso, Francesco Lo-Coco, Hervé Dombret, Meyling Cheok, Claude Preudhomme, Rosemary E Gale, David Linch, Julia Gaal-Wesinger, Andras Masszi, Daniel Nowak, Wolf-Karsten Hofmann, Amanda Gilkes, Kimmo Porkka, Jelena D Milosevic Feenstra, Robert Kralovics, David Grimwade, Manja Meggendorfer, Torsten Haferlach, Szilvia Krizsán, Csaba Bödör, Friedrich Stölzel, Kenan Onel, James M Allan

**Affiliations:** Translational and Clinical Research Institute, Newcastle University Centre for Cancer, Faculty of Medical Sciences, Newcastle University, Newcastle upon Tyne, UK; Section of Pediatric Hematology and Oncology, University of Chicago, Chicago, Illinois. USA; Helmholtz Zentrum München, German Research Center for Environmental Health, Neuherberg, Germany; Ludwig-Maximilians-Universität München, Chair of Genetic Epidemiology, IBE, Faculty of Medicine, Munich, Germany; College of Pharmacy, The Ohio State University, Columbus, Ohio, USA; Department of Medicine, Roswell Park Cancer Institute, Buffalo, New York, USA; Arnold School of Public Health, Department of Epidemiology & Biostatistics, University of South Carolina, USA; Department of Haematology, Freeman Hospital, Newcastle upon Tyne Hospitals National Health Service Foundation Trust, Newcastle upon Tyne, UK; Department of Medical and Molecular Genetics, King’s College Medical School, London, UK; Nuffield Department of Population Health, University of Oxford, Oxford, UK; Paul O’Gorman Leukaemia Research Centre, University of Glasgow, UK; Department of Haematology, Nottingham University Hospitals NHS Trust, Nottingham, UK; Barts Cancer Institute, Queen Mary University of London, London, UK; Centre for Atherothrombosis and Metabolic Disease, Hull York Medical School, Hull, UK; Division of Genetics and Epidemiology, The Institute of Cancer Research, London, UK; Translational and Clinical Research Institute, Faculty of Medical Sciences, Newcastle University, Newcastle upon Tyne, UK; West Midlands Regional Genetics Laboratory, Birmingham Women’s Hospital, Birmingham, UK; Department of Haematological Medicine, The Rayne Institute, King’s College London, London, UK; National Center for Tumor Diseases NCT, Partner site Dresden, Dresden, Germany; Medizinische Klinik und Poliklinik I, University Hospital Carl Gustav Carus Dresden, Technical University of Dresden, Dresden, Germany; Population Health Sciences Institute, Newcastle University, Newcastle upon Tyne, UK; Department of Clinical Genetics, University Hospital Rigshospitalet, Copenhagen, Denmark; Institute of Hematology “L. and A. Seràgnoli”, University of Bologna, Bologna, Italy; Istituto Scientifico Romagnolo per lo Studio e la Cura dei Tumori (IRST) IRCCS, Meldola, Italy; Hematology Service, Hospital Universitario y Politécnico La Fe, Valencia, Spain and CIBERONC, Instituto de Salud Carlos III, Madrid, Spain; Hematology department, Cote d’Azur University, CHU of Nice, Nice, France; Division of Hematology, Medical University of Graz, Austria; Università di Roma Tor Vergata, Dipartimento di Biomedicina e Prevenzione, Rome, Italy; Hôpital Saint-Louis, Institut Universitaire d’Hématologie, Université Paris Diderot, Paris, France; Univ. Lille, Inserm, CHU Lille, UMR-S 1172 - JPArc - Centre de Recherche Jean-Pierre AUBERT Neurosciences et Cancer, F-59000 Lille, France; Department of Haematology, University College London Cancer Institute, London, UK; 1st Department of Internal Medicine, Semmewleis University, Budapest, Hungary; 3rd Department of Internal Medicine, Semmewleis University, Budapest, Hungary; Department of Hematology and Oncology, Medical Faculty Mannheim, Heidelberg University, Mannheim, Germany; Department of Haematology, University of Cardiff, UK; Helsinki University Hospital Comprehensive Cancer Center, Hematology Research Unit Helsinki, University of Helsinki, Helsinki, Finland; Department of Laboratory Medicine, Medical University of Vienna, Vienna, Austria; MLL Munich Leukemia Laboratory, Munich, Germany; HCEMM-SE Molecular Oncohematology Research Group, 1st Department of Pathology and Experimental Cancer Research, Semmelweis University, Budapest, Hungary; Department of Genetics and Genomic Sciences, Icahn School of Medicine at Mount Sinai, New York, NY, USA

## Abstract

Acute myeloid leukemia (AML) is a hematological malignancy with an undefined heritable risk. Here we performed a meta-analysis of three genome-wide association studies, with replication in a fourth study, incorporating a total of 4018 AML cases and 10488 controls. We identified a genome-wide significant risk locus for AML at 11q13.2 (rs4930561; *P* = 2.15 × 10^-8^; *KMT5B*). We also identified a genome-wide significant risk locus for the cytogenetically normal AML sub-group (N=1287) at 6p21.32 (rs3916765; *P* = 1.51 × 10^-10^; *HLA*). Our results inform on AML etiology by identifying putative functional genes operating in histone methylation (*KMT5B*) and immune function (*HLA*).
