## Supplementary Table 9 for "Genome-wide association study identifies susceptibility loci for acute myeloid leukemia"

### Sheet: Sheet1
Cohort	Ethics Committee providing approval	Decision
GWAS1
Cases
UK Medical Research Council/National Cancer Research Institute AML clinical trials (N=529)	NHS York Research Ethics committee (REF 06/Q1108/92) and Newcastle University Faculty of Medical Sciences Ethics Committee (REF BH36664 (7078)	Approved
Eurobank transplant study (N=70)	NHS North East Newcastle and North Tyneside 1 Research Ethics Committee	Approved
Leukaemia and Lymphoma Research adult acute Leukaemia population-based case control epidemiology study (N=222)	NHS York Research Ethics committee (REF 06/Q1108/92) and Newcastle University Faculty of Medical Sciences Ethics Committee (REF BH36664 (7078)	Approved
Newcastle University Haematology Biobank (N=48)	NHS North East - Newcastle and North Tyneside 1 Research Ethics Committee (REF 17/NE/0361)	Approved
Institutional biobank of University of Chicago (N=250)	University of Chicago Medical Center Institutional Review Board	Approved
Controls
Illumina Hap550K BeadChip data on 2671 individuals from the British 1958 Birth Cohort	NHS North West – Haydock Research Ethics Committee (REF 14/NW/1179)	Approved
GWAS2
Cases
Central England Haemato-Oncology and Oncology Research Bank (N=120) with cases recruited from local treatment centres and UK clinical trials	NHS East Midlands - Derby Research Ethics Committee (REF 09/H0405/12+5)	Approved
King’s College London Medical School (N=144) with cases recruited from local treatment centres and UK clinical trials	NHS Wales Multicentre Research Ethics Committee (REF 08/MRE09/29)	Approved
Study Alliance Leukemia biobank at Dresden University (N=208)	Institutional Review Board of the Medical Faculty of Dresden (Ethikkomission der TU Dresden, Medizinische Fakultat Dresden; IRB #EK98032010)	Approved
CALGB 9710 APL clinical trial (N=101)	University of Chicago Medical Center Institutional Review Board (REF CALGB 9710; NCT00003934)	Approved
Newcastle University Haematology Biobank (N=248)	NHS North East - Newcastle & North Tyneside Research Ethics Committee (REF 17/NE/0361)	Approved
Munich Leukemia Laboratory (N=53)	Bavarian Medical Association (Bayerische Landesärztekammer)(REF 5117)	Approved
Medical University of Graz (N=32)	Ethics Committee of the Medical University of Graz (REF 26-369 ex 13/14)	Approved
University Hospital Rigshospitalet Copenhagen (N=13)	The Capital Region of Denmark Ethic Committee (Historic samples - ethical approval not required)	Waived
Universita Cattolica Sacro Cuore Rome (N=12)	Biobank at the Institute of Hematology of the University Tor Vergata of Rome approved by the Institutional Review Board of the Policlinico Tor Vergata of Rome	Approved
Controls
Illumina Hap1.2M-Duo data on 2477 individuals from the UK Blood Service Control Group, part of the Wellcome Trust Case Control Consortium 2 controls	NHS South East multicentre research ethics committee (REF 05/Q0106/74)(UK Blood Services Controls)	Approved
GWAS3
Cases
Department of Hematology and Oncology of the Medical Faculty Mannheim, University of Heidelberg, Germany (N=82)	Medical Ethics Committee II of the Medical Faculty Mannheim of the Heidelberg University (REF 2013-509N-MA )	Approved
Centre Hospitalier Universitaire Nice, France (N=42)	Comité de Protection des Personnes Centre Hospitalier Universitaire de Nice (REF NCT01210274)	Approved
University of London UK (GSE20672)(N=40)	Data is in the public domain	not applicable
Austrian Academy of Sciences (N=223)	Ethics Committee of the Medical University of Vienna	Approved
Acute Leukaemia French Association (ALFA) Clinical Trials at the University of Lille, France (N=278)	Ethics committee of Saint-Germain en Laye, France, and the institutional review board (IRB) of the French Regulatory Agency. Bone marrow or peripheral blood samples collected at AML diagnosis and after treatment were obtained from the tissue bank “Tumorothèque du Centre de Référence Régional en Cancérologie de Lille (C.R.R.C.)" and an approval of this study was obtained from the IRB of CHRU of Li…	Approved
Biobank La Fe at the Hospital Universitari i Politècnic La Fe, Spain (N=15)	Research Ethics Board of the Hospital Universitari i Politècnic La Fe, Spain (CEIB; Comité Ético de Investigación Biomédica).	Approved
German-Austria AML Study Group the German-Austrian AML Study Group (GSE32462, N=18970; GSE34542, N=3371; GSE46745, N=33; GSE46951, N=51)	Data is in the public domain	not applicable
Cooperative Health Research in the region of Augsburg (KORA) study (N=5)	Ethics Committee of the Bavarian Medical Association (Bayerische Landesrztekammer) and the Bavarian commissioner for data protection and privacy (Bayerischer Datenschutzbeauftragter).	Approved
Controls
Cooperative Health Research in the region of Augsburg (KORA) study	Ethics Committee of the Bavarian Medical Association (Bayerische Landesrztekammer) and the Bavarian commissioner for data protection and privacy (Bayerischer Datenschutzbeauftragter).	Approved
GWAS4
Cases
Central England Haemato-Oncology and Oncology Research Bank (N=515)	NHS East Midlands - Derby Research Ethics Committee (REF 09/H0405/12+5)	Approved
Hematology Division at Semmelweis University, Budapest (N=202)	Ethical Committee of the Hungarian Medical Research Council (REF 45371-2/2016/EKU)	Approved
UK Biobank (N=260)	NHS North West Multi-centre Research Ethics Committee (MREC)(REF 16/NW/0274)	Approved
Controls
UK Biobank	NHS North West Multi-centre Research Ethics Committee (MREC)(REF 16/NW/0274)	Approved
